# Wastewater sequencing reveals the genomic landscape of Influenza A virus in Switzerland

**DOI:** 10.1101/2025.04.17.25325990

**Authors:** Anika John, Seju Kang, Lara Fuhrmann, Ivan Topolsky, Christopher Kent, Joshua Quick, Tanja Stadler, Timothy R. Julian, Niko Beerenwinkel

## Abstract

Influenza A virus poses significant public health challenges, causing seasonal outbreaks and pandemics. Its rapid evolution motivates continuous monitoring of circulating influenza genomes to inform vaccine and antiviral development. Wastewater-based surveillance offers an unbiased, cost-effective approach for genomic surveillance. We developed a novel tiling amplicon primer panel that covers diversity of influenza A virus, targeting segments of the surface proteins HA, NA, and M of subtypes H1N1 and H3N2. Using this panel, we sequenced nucleic acid extracts from 59 Swiss wastewater samples collected at four locations during the 2022/2023 and 2023/2024 winter seasons. We found that wastewater-based abundance estimates of the dominant H1N1 clades correlated with clinical-based estimates in the 2023/2024 season. Furthermore, wastewater-based sequencing revealed mutations in vaccine and drug target sites, consistent with clinical data. We demonstrate the effectiveness of wastewater-based genomic surveillance of influenza A, including lineage identification and mutation tracking to inform vaccine and antiviral strategies.
