## Supplementary material for "Wastewater sequencing reveals the genomic landscape of Influenza A virus in Switzerland": Source Data 1

EPI_ISL_16681982	HA
EPI_ISL_16681983	HA
EPI_ISL_16681980	HA
EPI_ISL_16681981	HA
EPI_ISL_16681978	HA
EPI_ISL_16681979	HA
EPI_ISL_16681976	HA
EPI_ISL_16681977	HA
EPI_ISL_16681974	HA
EPI_ISL_16681975	HA
EPI_ISL_16681972	HA
EPI_ISL_16681973	HA
EPI_ISL_16681970	HA
EPI_ISL_16681968	HA
EPI_ISL_16681969	HA
EPI_ISL_16681966	HA
EPI_ISL_16681967	HA
EPI_ISL_16681964	HA
EPI_ISL_16681965	HA
EPI_ISL_16681962	HA
EPI_ISL_16681963	HA
EPI_ISL_16681960	HA
EPI_ISL_16681961	HA
EPI_ISL_16681958	HA
EPI_ISL_16681959	HA
EPI_ISL_16681956	HA
EPI_ISL_16681957	HA
EPI_ISL_16681954	HA
EPI_ISL_16681955	HA
EPI_ISL_16681952	HA
EPI_ISL_16681953	HA
EPI_ISL_16681951	HA
EPI_ISL_16681948	HA
EPI_ISL_16681949	HA
EPI_ISL_16681946	HA
EPI_ISL_16681947	HA
EPI_ISL_16681944	HA
EPI_ISL_16681945	HA
EPI_ISL_16681942	HA
EPI_ISL_16681943	HA
EPI_ISL_16681940	HA
EPI_ISL_16681941	HA
EPI_ISL_16681939	HA
EPI_ISL_16681936	HA
EPI_ISL_16681937	HA
EPI_ISL_16681934	HA
EPI_ISL_16681935	HA
EPI_ISL_16681932	HA
EPI_ISL_16681933	HA
EPI_ISL_18101360	HA
EPI_ISL_18101362	HA
EPI_ISL_16682002	HA
EPI_ISL_16682000	HA
EPI_ISL_16682001	HA
EPI_ISL_16681998	HA
EPI_ISL_16681999	HA
EPI_ISL_16681996	HA
EPI_ISL_16681997	HA
EPI_ISL_16681994	HA
EPI_ISL_16681995	HA
EPI_ISL_16681992	HA
EPI_ISL_16681993	HA
EPI_ISL_18101356	HA
EPI_ISL_16681990	HA
EPI_ISL_16681991	HA
EPI_ISL_18101357	HA
EPI_ISL_16681988	HA
EPI_ISL_18101358	HA
EPI_ISL_18101359	HA
EPI_ISL_16681989	HA
EPI_ISL_18101352	HA
EPI_ISL_16681986	HA
EPI_ISL_18101353	HA
EPI_ISL_16681987	HA
EPI_ISL_18101354	HA
EPI_ISL_16681984	HA
EPI_ISL_16681985	HA
EPI_ISL_18101355	HA
EPI_ISL_16681982	NA
EPI_ISL_16681983	NA
EPI_ISL_16681980	NA
EPI_ISL_16681981	NA
EPI_ISL_16681978	NA
EPI_ISL_16681979	NA
EPI_ISL_16681976	NA
EPI_ISL_16681977	NA
EPI_ISL_16681974	NA
EPI_ISL_16681975	NA
EPI_ISL_16681973	NA
EPI_ISL_16681970	NA
EPI_ISL_16681971	NA
EPI_ISL_16681968	NA
EPI_ISL_16681969	NA
EPI_ISL_16681966	NA
EPI_ISL_16681967	NA
EPI_ISL_16681964	NA
EPI_ISL_16681965	NA
EPI_ISL_16681962	NA
EPI_ISL_16681963	NA
EPI_ISL_16681960	NA
EPI_ISL_16681961	NA
EPI_ISL_16681958	NA
EPI_ISL_16681956	NA
EPI_ISL_16681957	NA
EPI_ISL_16681954	NA
EPI_ISL_16681955	NA
EPI_ISL_16681952	NA
EPI_ISL_16681953	NA
EPI_ISL_16681950	NA
EPI_ISL_16681948	NA
EPI_ISL_16681949	NA
EPI_ISL_16681946	NA
EPI_ISL_16681947	NA
EPI_ISL_16681944	NA
EPI_ISL_16681943	NA
EPI_ISL_16681940	NA
EPI_ISL_16681941	NA
EPI_ISL_16681938	NA
EPI_ISL_16681936	NA
EPI_ISL_16681937	NA
EPI_ISL_16681935	NA
EPI_ISL_16681932	NA
EPI_ISL_16681933	NA
EPI_ISL_18101360	NA
EPI_ISL_18101361	NA
EPI_ISL_18101362	NA
EPI_ISL_16682002	NA
EPI_ISL_16682000	NA
EPI_ISL_16682001	NA
EPI_ISL_16681998	NA
EPI_ISL_16681999	NA
EPI_ISL_16681996	NA
EPI_ISL_16681997	NA
EPI_ISL_16681992	NA
EPI_ISL_16681993	NA
EPI_ISL_16681990	NA
EPI_ISL_16681991	NA
EPI_ISL_18101357	NA
EPI_ISL_16681988	NA
EPI_ISL_16681989	NA
EPI_ISL_18101352	NA
EPI_ISL_16681986	NA
EPI_ISL_18101353	NA
EPI_ISL_16681987	NA
EPI_ISL_18101354	NA
EPI_ISL_16681984	NA
EPI_ISL_18101355	NA
EPI_ISL_16681982	M
EPI_ISL_16681983	M
EPI_ISL_16681980	M
EPI_ISL_16681981	M
EPI_ISL_16681978	M
EPI_ISL_16681979	M
EPI_ISL_16681976	M
EPI_ISL_16681977	M
EPI_ISL_16681974	M
EPI_ISL_16681975	M
EPI_ISL_16681972	M
EPI_ISL_16681973	M
EPI_ISL_16681970	M
EPI_ISL_16681971	M
EPI_ISL_16681968	M
EPI_ISL_16681969	M
EPI_ISL_16681966	M
EPI_ISL_16681967	M
EPI_ISL_16681964	M
EPI_ISL_16681965	M
EPI_ISL_16681962	M
EPI_ISL_16681963	M
EPI_ISL_16681960	M
EPI_ISL_16681961	M
EPI_ISL_16681958	M
EPI_ISL_16681959	M
EPI_ISL_16681956	M
EPI_ISL_16681957	M
EPI_ISL_16681954	M
EPI_ISL_16681955	M
EPI_ISL_16681952	M
EPI_ISL_16681953	M
EPI_ISL_16681950	M
EPI_ISL_16681951	M
EPI_ISL_16681948	M
EPI_ISL_16681949	M
EPI_ISL_16681946	M
EPI_ISL_16681947	M
EPI_ISL_16681944	M
EPI_ISL_16681945	M
EPI_ISL_16681942	M
EPI_ISL_16681943	M
EPI_ISL_16681940	M
EPI_ISL_16681941	M
EPI_ISL_16681938	M
EPI_ISL_16681939	M
EPI_ISL_16681936	M
EPI_ISL_16681937	M
EPI_ISL_16681934	M
EPI_ISL_16681935	M
EPI_ISL_16681932	M
EPI_ISL_16681933	M
EPI_ISL_18101360	M
EPI_ISL_18101361	M
EPI_ISL_18101362	M
EPI_ISL_16682002	M
EPI_ISL_16682000	M
EPI_ISL_16682001	M
EPI_ISL_16681998	M
EPI_ISL_16681999	M
EPI_ISL_16681996	M
EPI_ISL_16681997	M
EPI_ISL_16681994	M
EPI_ISL_16681995	M
EPI_ISL_16681992	M
EPI_ISL_16681993	M
EPI_ISL_18101356	M
EPI_ISL_16681990	M
EPI_ISL_16681991	M
EPI_ISL_18101357	M
EPI_ISL_16681988	M
EPI_ISL_18101358	M
EPI_ISL_18101359	M
EPI_ISL_16681989	M
EPI_ISL_18101352	M
EPI_ISL_16681986	M
EPI_ISL_18101353	M
EPI_ISL_16681987	M
EPI_ISL_18101354	M
EPI_ISL_16681984	M
EPI_ISL_16681985	M
EPI_ISL_18101355	M
