## Supplementary material for "Wastewater sequencing reveals the genomic landscape of Influenza A virus in Switzerland": Source Data 3

# artic-bed-version v3.0	Target_segment	Start_Position	End_Position	Amplicon_number_direction_primer_number	Pool (1,2)	Forward/Reverse	Sequence	Final concentration in the reaction
1	mp.align_consensus	7	35	a8458550_0_LEFT_0	1	+	AGATATTGAAAGATGAGCCTTCTTACCG	15 nM
2	mp.align_consensus	8	35	a8458550_0_LEFT_1	1	+	GCAGGTAGATATTGAACCTTCTTACCG	15 nM
3	mp.align_consensus	4	35	a8458550_0_LEFT_2	1	+	GGTAGATGTTTAAAGATGAGTCTTCTAACCG	15 nM
4	mp.align_consensus	421	443	a8458550_0_RIGHT_0	1	-	CTTCAGTGGTTACAGCCCCCAT	15 nM
5	mp.align_consensus	421	444	a8458550_0_RIGHT_1	1	-	GCTTCTGTGGTCACTGTTCCCAT	15 nM
6	mp.align_consensus	248	270	a8458550_1_LEFT_0	2	+	GACGCTTTGTCCAAAATGCCCT	15 nM
7	mp.align_consensus	245	270	a8458550_1_LEFT_1	2	+	GTAGACGCTTTATCCAAAATGCCCT	15 nM
8	mp.align_consensus	677	700	a8458550_1_RIGHT_0	2	-	AGCACTGGAGCTAGGATGAGTTC	15 nM
9	mp.align_consensus	677	700	a8458550_1_RIGHT_1	2	-	AGTGCTGGAACTAGGATGAGTCC	15 nM
10	mp.align_consensus	538	562	a8458550_2_LEFT_0	1	+	AGGCATGAAAACAGAATGGTGCTG	15 nM
11	mp.align_consensus	529	562	a8458550_2_LEFT_1	1	+	CCATTAATAAAACATGAGAACAGAATGGTTTTG	15 nM
12	mp.align_consensus	969	999	a8458550_2_RIGHT_0	1	-	ACTCCAATTCTATGCTGACAAAATGAATGT	15 nM
13	mp.align_consensus	969	999	a8458550_2_RIGHT_1	1	-	ACTCCAATTCTATGCTGACAAAATGACTTT	15 nM
14	mp.align_consensus	969	999	a8458550_2_RIGHT_2	1	-	ACTCTAGCTTTATGTTGACAAAATGACCAT	15 nM
15	mp.align_consensus	969	996	a8458550_2_RIGHT_3	1	-	CCAATTCTATGCTGACAAAGTGACTGT	15 nM
16	mp.align_consensus	969	998	a8458550_2_RIGHT_4	1	-	CTCTAGCTCTATGTTGACAAAATGACCAT	15 nM
17	mp.align_consensus	969	996	a8458550_2_RIGHT_5	1	-	TCCAATCTATGCTGACAAAATGACTGT	15 nM
18	mp.align_consensus	969	997	a8458550_2_RIGHT_6	1	-	TCCAATTCTATGCTGACAAAATGACTGT	15 nM
19	na.align_consensus	30	63	34f32a2d_0_LEFT_0	2	+	AAAGATAATAACCATTGGTTCTGTTTGTATGAC	15 nM
20	na.align_consensus	39	63	34f32a2d_0_LEFT_1	2	+	AACGATTGGCTCTGTTTCTCTCAC	15 nM
21	na.align_consensus	31	63	34f32a2d_0_LEFT_2	2	+	AAGATAATAACCATCGGTTCTATCTGTATGAC	15 nM
22	na.align_consensus	30	63	34f32a2d_0_LEFT_3	2	+	AATCAAAAGATAATAACGATCTGTTTCTCTCAC	15 nM
23	na.align_consensus	32	63	34f32a2d_0_LEFT_4	2	+	AGATAATAACGATTGGCTCTGTTTCTCTAAC	15 nM
24	na.align_consensus	28	63	34f32a2d_0_LEFT_5	2	+	CAAAAGATAATAACCATTGGTTCTATCTGTATGAC	15 nM
25	na.align_consensus	27	63	34f32a2d_0_LEFT_6	2	+	CCAAAAGATAATAACCATTGGTTCTATTTGTATGAC	15 nM
26	na.align_consensus	33	63	34f32a2d_0_LEFT_7	2	+	GATAATAACAATTGGCTCTGTTTCTCTCAC	15 nM
27	na.align_consensus	462	487	34f32a2d_0_RIGHT_0	2	-	CCGATAAGGGGTTCTATCACGTACT	15 nM
28	na.align_consensus	462	486	34f32a2d_0_RIGHT_1	2	-	CGGTAAGGGGTCCTATCACGTACT	15 nM
29	na.align_consensus	462	490	34f32a2d_0_RIGHT_2	2	-	GGTTCGATATGGGCTTCTGTCTTTAATT	15 nM
30	na.align_consensus	462	489	34f32a2d_0_RIGHT_3	2	-	GTCCGATAAGGGGTTCTATCACTTACT	15 nM
31	na.align_consensus	462	489	34f32a2d_0_RIGHT_4	2	-	GTCCGATAAGGGGTTCTATCATGTACT	15 nM
32	na.align_consensus	462	489	34f32a2d_0_RIGHT_5	2	-	GTTCGATATGGGCTTCTGTCTTTGATT	15 nM
33	na.align_consensus	326	350	34f32a2d_1_LEFT_0	1	+	ACAATTCGATTAGGCTTTCCGCTG	15 nM
34	na.align_consensus	324	350	34f32a2d_1_LEFT_1	1	+	AGACAACAGTGTAAGAATCGGTTCCA	15 nM
35	na.align_consensus	327	350	34f32a2d_1_LEFT_2	1	+	CAACTCGATTAGGCTTTCCGCTG	15 nM
36	na.align_consensus	764	797	34f32a2d_1_RIGHT_0	1	-	CCTCAATGAACAGTATTTTAGTATCAGCTTTTC	15 nM
37	na.align_consensus	764	800	34f32a2d_1_RIGHT_1	1	-	CCTCCTCAATGAATAATATTTTAGTATCAGCTTTTC	15 nM
38	na.align_consensus	764	794	34f32a2d_1_RIGHT_2	1	-	CTATTCTGAAAATTTTGTATGAGGCCTGTC	15 nM
39	na.align_consensus	764	799	34f32a2d_1_RIGHT_3	1	-	CTCCTCAATGAATAGTATTTTAGTATCAGCTTTTC	15 nM
40	na.align_consensus	764	791	34f32a2d_1_RIGHT_4	1	-	TTCTGAAGATTTTGTATGAGGCCTGTC	15 nM
41	na.align_consensus	619	641	34f32a2d_2_LEFT_0	2	+	GGGGCAGTGGCTGTGCTAAAAT	30 nM
42	na.align_consensus	619	641	34f32a2d_2_LEFT_1	2	+	GGGGCAGTGGCTGTGTTAAAAT	30 nM
43	na.align_consensus	612	641	34f32a2d_2_LEFT_2	2	+	TGATAAAAATGCAACTGCTAGCTTCATTT	30 nM
44	na.align_consensus	1051	1076	34f32a2d_2_RIGHT_0	2	-	AGCCTTTCACTCCATGACTACCTTT	30 nM
45	na.align_consensus	1051	1082	34f32a2d_2_RIGHT_1	2	-	CGTATTTGAATGAAAATCCCTTTACCCCATT	30 nM
46	na.align_consensus	1051	1082	34f32a2d_2_RIGHT_2	2	-	CGTATTTGAATGAAAATCCTTTTACCCCATT	30 nM
47	na.align_consensus	1051	1075	34f32a2d_2_RIGHT_3	2	-	GCCCTTCACTCCATGATCACCTTT	30 nM
48	na.align_consensus	1051	1075	34f32a2d_2_RIGHT_4	2	-	GCCTTTCACTCCATGACCACCTTT	30 nM
49	na.align_consensus	1051	1075	34f32a2d_2_RIGHT_5	2	-	GCCTTTCACTCCATGATCACCTTT	30 nM
50	na.align_consensus	1051	1075	34f32a2d_2_RIGHT_6	2	-	GCCTTTCACTCCATGGTCACCTTT	30 nM
51	na.align_consensus	912	934	34f32a2d_3_LEFT_0	1	+	CTCGAATCGACCTTGGGTGTCT	15 nM
52	na.align_consensus	911	934	34f32a2d_3_LEFT_1	1	+	GATCCAACCGGCCCATCATAGAT	15 nM
53	na.align_consensus	910	934	34f32a2d_3_LEFT_2	1	+	GGATCCAACCGGCCCATAATAGAT	15 nM
54	na.align_consensus	1350	1372	34f32a2d_3_RIGHT_0	1	-	AAAGGATATGCTGCTCCCGCTA	15 nM
55	na.align_consensus	1350	1378	34f32a2d_3_RIGHT_1	1	-	GCCACAAAACACAACAATACTGTTTGAA	15 nM
56	na.align_consensus	1350	1378	34f32a2d_3_RIGHT_2	1	-	TCCACAAAACACAACAATACTGTTTGAG	15 nM
57	na.align_consensus	1350	1379	34f32a2d_3_RIGHT_3	1	-	TTCCACAAAACACAACAATACTGTTTGAA	15 nM
58	ha.align_consensus	38	65	4fdc265c_0_LEFT_0	2	+	AGCAACATTCTATGTCTTGTTTTCGCT	15 nM
59	ha.align_consensus	39	65	4fdc265c_0_LEFT_1	2	+	GCAACATTCTATGTCTCGTTTTCGCT	15 nM
60	ha.align_consensus	478	508	4fdc265c_0_RIGHT_0	2	-	CATGAACTTGTCTTGGGGAATATTTCAAAC	15 nM
61	ha.align_consensus	478	507	4fdc265c_0_RIGHT_1	2	-	CCGGTCCAATTGAAGCTTTCATTTTTAAA	15 nM
62	ha.align_consensus	478	506	4fdc265c_0_RIGHT_2	2	-	CGGTCCAATTGAAGCTTTCATCTTTAAA	15 nM
63	ha.align_consensus	478	508	4fdc265c_0_RIGHT_3	2	-	TCCAGTCCAATTGAAGCTTTCATTTTTAAA	15 nM
64	ha.align_consensus	338	364	175d647b_1_LEFT_0	1	+	AGTGTGACGGCTTTCAAAATAAGGAA	15 nM
65	ha.align_consensus	339	364	175d647b_1_LEFT_1	1	+	GTGAATCACTCTCCACAGCAAGATC	15 nM
66	ha.align_consensus	336	364	175d647b_1_LEFT_2	1	+	TCAGTGTGACGGCTTTCAAAATAAAGAA	15 nM
67	ha.align_consensus	340	364	175d647b_1_LEFT_3	1	+	TGAGTCACTCTCCACAGCAAGATC	15 nM
68	ha.align_consensus	340	364	175d647b_1_LEFT_4	1	+	TGTGACGGCGTTCAAAATAAGGAA	15 nM
69	ha.align_consensus	760	787	175d647b_1_RIGHT_0	1	-	GATCCGATATTTGGGATTACAGCTTGT	15 nM
70	ha.align_consensus	760	785	175d647b_1_RIGHT_1	1	-	TGCTATTTCCGGCTTGAACTTCTTG	15 nM
71	ha.align_consensus	544	564	4fdc265c_2_LEFT_0	2	+	ATGTCCTCACGCTGGAGCAA	15 nM
72	ha.align_consensus	540	564	4fdc265c_2_LEFT_1	2	+	CTGCGTGCATAAGGGGATCTAGTA	15 nM
73	ha.align_consensus	542	564	4fdc265c_2_LEFT_2	2	+	GCATGTCCTCACGTTGGAGCAA	15 nM
74	ha.align_consensus	542	564	4fdc265c_2_LEFT_3	2	+	GCATGTTCTCACGCTGGAGCAA	15 nM
75	ha.align_consensus	542	564	4fdc265c_2_LEFT_4	2	+	GCGTGCATGAGGGGATCTAGTA	15 nM
76	ha.align_consensus	539	564	4fdc265c_2_LEFT_5	2	+	TCTGCATGCAAAAGGGGATCTAGTA	15 nM
77	ha.align_consensus	541	564	4fdc265c_2_LEFT_6	2	+	TGCGTGCAAAAGGGGATCTAGTA	15 nM
78	ha.align_consensus	538	564	4fdc265c_2_LEFT_7	2	+	TTCTGCATGCATAAGGGGATCTAGTA	15 nM
79	ha.align_consensus	963	989	4fdc265c_2_RIGHT_0	2	-	ATTTGGAGTGATGCATTCAAACTTGC	15 nM
80	ha.align_consensus	963	991	4fdc265c_2_RIGHT_1	2	-	CCATTTGGAGTGATGCATTCAGACTTAC	15 nM
81	ha.align_consensus	963	987	4fdc265c_2_RIGHT_2	2	-	CGGGTGTCTGACAAGTTGTATTGC	15 nM
82	ha.align_consensus	963	985	4fdc265c_2_RIGHT_3	2	-	GGGGTGATGCATTCAGACTTGC	15 nM
83	ha.align_consensus	963	986	4fdc265c_2_RIGHT_4	2	-	GGGTGTCTGACAAGTTGCATTGC	15 nM
84	ha.align_consensus	963	986	4fdc265c_2_RIGHT_5	2	-	TGGAGTGATGCATTCAGACTTGC	15 nM
85	ha.align_consensus	831	855	4fdc265c_3_LEFT_0	1	+	GGACACTAGTAGAACCGGGAGACA	30 nM
86	ha.align_consensus	830	855	4fdc265c_3_LEFT_1	1	+	TGGACAATAGTAAAACCGGGAGACA	30 nM
87	ha.align_consensus	1230	1254	4fdc265c_3_RIGHT_0	1	-	TGGCATTTTGTGTGCTCTTCAGAT	30 nM
88	ha.align_consensus	1230	1254	4fdc265c_3_RIGHT_1	1	-	TTGCTGCTTGAGTGCTTTTGAGAT	30 nM
89	ha.align_consensus	1096	1123	4fdc265c_4_LEFT_0	2	+	AAATGTACCAGAGAAACAAACCAGAGG	15 nM
90	ha.align_consensus	1096	1123	4fdc265c_4_LEFT_1	2	+	AAATGTACCTGAGAAACAAACCAGAGG	15 nM
91	ha.align_consensus	1098	1123	4fdc265c_4_LEFT_2	2	+	ACGTCCCGTCTATTCAATCTAGAGG	15 nM
92	ha.align_consensus	1095	1123	4fdc265c_4_LEFT_3	2	+	GGAATGTCCCGTCTATTCAATCTAGAGG	15 nM
93	ha.align_consensus	1099	1123	4fdc265c_4_LEFT_4	2	+	TGTACCAGAGAAACAGACCAGAGG	15 nM
94	ha.align_consensus	1099	1123	4fdc265c_4_LEFT_5	2	+	TGTCCCGTCCATTCAATCTAGAGG	15 nM
95	ha.align_consensus	1535	1564	4fdc265c_4_RIGHT_0	2	-	CAGGCATTGTCACATTTGTGGTATATTTT	15 nM
96	ha.align_consensus	1535	1564	4fdc265c_4_RIGHT_1	2	-	CATGTGTTGTCGCATTTGTGATAAAATTC	15 nM
97	ha.align_consensus	1535	1562	4fdc265c_4_RIGHT_2	2	-	TGTGTTGTCGCATTTGTGGTAAAATTC	15 nM
98	ha.align_consensus	1362	1396	4fdc265c_5_LEFT_0	1	+	AGAAATATGTTGAGGACACTAAAATAGATCTCTG	15 nM
99	ha.align_consensus	1372	1396	4fdc265c_5_LEFT_1	1	+	TGATGATGGTTTCCTGGACGTTTG	15 nM
100	ha.align_consensus	1757	1784	4fdc265c_5_RIGHT_0	1	-	ACATATTCTACACTGTAGAGACCCGTT	15 nM
101	ha.align_consensus	1757	1783	4fdc265c_5_RIGHT_1	1	-	CAAATGTTGCATCTAATGTTGCCCTT	15 nM
102	ha.align_consensus	1757	1791	4fdc265c_5_RIGHT_2	1	-	GTTAAATACATATTCTACACTGTAGAGACCCATT	15 nM
